# Genomics-based timely detection of Dengue Virus type I genotypes I and V in Uruguay

**DOI:** 10.1101/2023.09.05.23295075

**Authors:** Noelia Morel, Marta Giovanetti, Vagner Fonseca, Analía Burgueño, Mauricio Lima, Emerson Castro, Natália R. Guimarães, Felipe C. M. Iani, Victoria Bormida, Maria Noel Cortinas, Viviana Ramas, Leticia Coppola, Ana I. Bento, Alexander Rosewell, Leticia Franco, Jairo Mendez Rico, José Lourenço, Luiz Carlos Junior Alcantara, Hector Chiparelli

## Abstract

We report the first whole-genome sequences of Dengue Virus type I genotypes I and V from Uruguay, including the first cases ever reported in the country. Through timely genomic analysis, identification of these genotypes was possible, aiding in timely public health responses and intervention strategies to mitigate the impact of dengue outbreaks.

**Article Summary Line:** Genomic Analysis for identification of Dengue virus serotype 1 genotypes I and V in Uruguay: an early detection approach
