## Supplementary_Table_1 for "Genomics-based timely detection of Dengue Virus type I genotypes I and V in Uruguay"

### Sheet: Sheet1
Table S1. Epidemiological data the 24 DENV1 samples sequenced as part of this study.
name	Ct value	Colelction date	Reads	Depth of Coverage	Coverage	Lineages	Acession Number
UY|ARBOI|D1|23|489|2023-05-21	16	2023-05-21	904223	10337.6	93.5538	DENV-1 Genotype I	OR494329
UY|ARBOI|D1|16|06|2016-09-01	28	2016-09-01	959618	10728.9	98.5095	DENV-1 Genotype V	OR494330
UY|ARBOI|D1|16|1075|2016-03-04	19	2016-03-04	1119390	12655.3	95.2119	DENV-1 Genotype V	OR494331
UY|ARBOI|D1|16|1456|2016-03-13	18	2016-03-13	948286	10633.1	96.1062	DENV-1 Genotype V	OR494332
UY|ARBOI|D1|16|234|2016-02-17	17	2016-02-17	954086	10800.2	94.7555	DENV-1 Genotype V	OR494333
UY|ARBOI|D1|16|272|2016-02-18	19	2016-02-18	812540	9183.97	94.8673	DENV-1 Genotype V	OR494334
UY|ARBOI|D1|16|278|2016-02-19	23	2016-02-19	427595	4770.36	95.1653	DENV-1 Genotype V	OR494335
UY|ARBOI|D1|16|305|2016-02-19	25	2016-02-19	726631	8280.65	94.1779	DENV-1 Genotype V	OR494336
UY|ARBOI|D1|16|36|2016-01-19	22	2016-01-19	802908	9970.78	87.6758	DENV-1 Genotype V	OR494337
UY|ARBOI|D1|16|44|2016-01-23	17,7	2016-01-23	782737	8861.9	94.7927	DENV-1 Genotype V	OR494338
UY|ARBOI|D1|16|442|2016-02-19	17	2016-02-19	698898	7769.41	94.7462	DENV-1 Genotype V	OR494339
UY|ARBOI|D1|16|546|2016-02-24	15	2016-02-24	921545	10348.3	96.1341	DENV-1 Genotype V	OR494340
UY|ARBOI|D1|16|79|2016-02-02	29	2016-02-02	656397	7431.66	94.0289	DENV-1 Genotype V	OR494341
UY|ARBOI|D1|16|86|2016-02-05	32	2016-02-05	691808	8528.42	89.6693	DENV-1 Genotype V	OR494342
UY|ARBOI|D1|16|89|2016-02-07	26	2016-02-07	371139	4270.67	94.6157	DENV-1 Genotype V	OR494343
UY|ARBOI|D1|23|122|2023-04-13	18	2023-04-13	710395	7985.54	95.8826	DENV-1 Genotype V	OR494344
UY|ARBOI|D1|23|130|2023-04-12	22	2023-04-12	1178693	13392	95.2026	DENV-1 Genotype V	OR494345
UY|ARBOI|D1|23|138|2023-04-13	21	2023-04-13	1159211	13111.8	95.1467	DENV-1 Genotype V	OR494346
UY|ARBOI|D1|23|257|2023-04-26	35	2023-04-26	452418	5199.32	94.653	DENV-1 Genotype V	OR494347
UY|ARBOI|D1|23|335|2023-05-07	22.3	2023-05-07	1076268	12301.8	94.4574	DENV-1 Genotype V	OR494348
UY|ARBOI|D1|23|444|2023-05-16	17,6	2023-05-16	665690	7470.73	96.7024	DENV-1 Genotype V	OR494349
UY|ARBOI|D1|23|59|2023-03-05	26	2023-03-05	700819	8174.27	93.3489	DENV-1 Genotype V	OR494350
UY|ARBOI|D1|23|91|2023-03-30	24	2023-03-30	770489	8806.62	94.7275	DENV-1 Genotype V	OR494351
UY|ARBOI|D1|23|95|2023-04-08	18	2023-04-08	898262	10122.4	94.8393	DENV-1 Genotype V	OR494352
